# Geographical and Gender Diversity in Cochrane and non-Cochrane Reviews Authorship: A Meta-Research Study

**DOI:** 10.1101/2024.03.23.24304672

**Authors:** Ahmad Sofi-Mahmudi, Jana Stojanova, Elpida Vounzoulaki, Eve Tomlinson, Ana Beatriz-Pizarro, Sahar Khademioore, Etienne Ngeh, Amin Sharifan, Lucy Elauteri Mrema, Alexis Ceecee Britten-Jones, Santiago Castiello-de Obeso, Vivian A. Welch, Lawrence Mbuagbaw, Peter Tugwell

**Author notes:** **Corresponding author:** Ahmad Sofi-Mahmudi; **Address**: MDCL 2109, McMaster University, 1280 Main Street West, Hamilton, ON L8S 4K1, Canada; **Email:**. **Conflict of interest disclosure:** AS-M, EV, AB-P, EN, AS, LEM, and SC-dO are members of the steering group of the Early Career Professionals Network in Cochrane. ET, VAW, LM, and PT are members of the Health Equity Thematic Group in Cochrane. AB-P and PT are members of the Editorial Board of Cochrane. VAW declares funding from CIHR-PHAC Applied Public Health Chair. **Funding disclosure:** This study did not receive any funding.

## Abstract

**Background:** Cochrane is a recognized source of quality evidence that informs health-related decisions. As an organization, it represents a global network of diverse stakeholders. Cochrane’s key organizational values include diversity and inclusion, to enable wide participation and promote access. However, the diversity of Cochrane review authorship has not been well summarized.

**Objective:** The aim of this study was to examine the distribution of country, region, language, and gender diversity in the authorship of Cochrane and non-Cochrane systematic reviews.

**Methods:** We retrieved all published articles from the Cochrane Library (until November 6, 2023)—a web crawling technique that extracted pre-specified data fields, including publication date, review type, and author affiliations. We used E-utility calls to capture the data for non-Cochrane systematic reviews. We determined the country and region of affiliations and the gender of the first, corresponding, and last authors for Cochrane reviews, as well as the country and region of affiliations and the gender of the first authors for non-Cochrane reviews. Trends in geographical and gender diversity over time were evaluated using logistic regression. Fisher’s exact test was used for comparisons. The diversity of first authors between Cochrane and non-Cochrane reviews was explored through visual presentation, Pearson’s product-moment correlation, and the Granger Causality Test. We used R for data collection and analysis.

**Results:** A total of 22681 citations were retrieved. The United Kingdom had the highest first-author representation (33.2%), followed by Australia (11.6%) and the United States (7.0%). We observed an increase in the proportion of first authors from non-English speaking countries, from 16.7% in 1996 to 42.8% in 2023. Female first authorship increased steadily, from 15.0% in 1996 to 55.6% in 2023. The proportion of first authors from lower-and-middle-income countries (LMICs) was highest in 2012 at 23.2%. Since then, it has decreased to 18.4% in 2023. Similarly, the proportion of last authors from LMICs decreased over time (25.0% in 1996 vs. 16.2% in 2023). Among review groups, Sexually Transmitted Infections and Consumers and Communication were the most and least diverse groups with 68.1% and 1.6% of first authors from LMICs, respectively. In terms of gender diversity, Fertility Regulation had the highest percentage of female first authors (72.1%). Urology (28.1%) had the lowest percentage of female first authors. In 2023, over half of the non-Cochrane reviews had first authors from non-English-speaking countries (n=14,589, 56.9%), 50.8% (n=13,014) had first authors from LMICs, and 42.3% (n=10,841) had female first authors. The Pearson’s product-moment correlations between Cochrane and non-Cochrane reviews’ trends were 0.265 (P=0.450) for LMICs, 0.823 (P<0.001) for non-English speaking, 0.634 (P<0.001) Spanish-speaking, and 0.829 (P<0.001) for female first authorship.

**Conclusion:** Overall, this study found positive trends, with an increase in first authorship by individuals who were female and from non-English speaking countries. However, the representation of first authors from LMICs decreased. Future research could further explore these trends, identifying potential barriers influencing access and participation of individuals and groups and assessing strategies that help promote diversity and inclusion.
