## Appendix 6 for "Geographical and Gender Diversity in Cochrane and non-Cochrane Reviews Authorship: A Meta-Research Study"

	country	count_first	percentage_first	count_corrsponding	percentage_corresponding	count_last	percentage_last
1	Anguilla	2	0.01	2	0.01	0	0
2	Antigua and Barbuda	1	0	1	0	3	0.01
3	Argentina	105	0.47	106	0.47	85	0.38
4	Australia	2595	11.6	2619	11.72	2640	11.87
5	Austria	81	0.36	87	0.39	82	0.37
6	Bahrain	51	0.23	47	0.21	23	0.1
7	Bangladesh	2	0.01	3	0.01	5	0.02
8	Barbados	1	0	1	0	15	0.07
9	Belgium	87	0.39	88	0.39	98	0.44
10	Bhutan	1	0	1	0	1	0
11	Bolivia	2	0.01	2	0.01	1	0
12	Bosnia and Herzegovina	2	0.01	0	0	0	0
13	Brazil	565	2.53	562	2.52	531	2.39
14	Brunei	1	0	1	0	0	0
15	Bulgaria	2	0.01	0	0	0	0
16	Cambodia	1	0	1	0	0	0
17	Cameroon	18	0.08	18	0.08	7	0.03
18	Canada	1475	6.6	1516	6.79	1598	7.19
19	Chad	10	0.04	10	0.04	8	0.04
20	Chile	75	0.34	74	0.33	52	0.23
21	China	1048	4.69	1069	4.79	956	4.3
22	Colombia	82	0.37	74	0.33	71	0.32
23	Costa Rica	12	0.05	11	0.05	9	0.04
24	Croatia	46	0.21	31	0.14	25	0.11
25	Cuba	5	0.02	5	0.02	7	0.03
26	Cyprus	2	0.01	2	0.01	1	0
27	Denmark	374	1.67	384	1.72	419	1.88
28	Ecuador	38	0.17	46	0.21	16	0.07
29	Egypt	69	0.31	65	0.29	58	0.26
30	Ethiopia	2	0.01	2	0.01	0	0
31	Finland	111	0.5	107	0.48	94	0.42
32	France	185	0.83	182	0.81	171	0.77
33	Gambia	8	0.04	8	0.04	4	0.02
34	Georgia	4	0.02	4	0.02	11	0.05
35	Germany	652	2.92	651	2.91	640	2.88
36	Ghana	7	0.03	8	0.04	8	0.04
37	Greece	36	0.16	37	0.17	33	0.15
38	Greenland	2	0.01	0	0	0	0
39	Grenada	1	0	1	0	0	0
40	Guyana	1	0	1	0	0	0
41	Hungary	6	0.03	6	0.03	7	0.03
42	India	331	1.48	319	1.43	288	1.3
43	Indonesia	10	0.04	10	0.04	10	0.04
44	Iran	70	0.31	70	0.31	67	0.3
45	Ireland	361	1.61	357	1.6	267	1.2
46	Israel	122	0.55	127	0.57	115	0.52
47	Italy	566	2.53	564	2.52	520	2.34
48	Jamaica	18	0.08	19	0.09	13	0.06
49	Japan	167	0.75	165	0.74	161	0.72
50	Jersey	1	0	1	0	3	0.01
51	Jordan	20	0.09	21	0.09	20	0.09
52	Kenya	28	0.13	27	0.12	9	0.04
53	Kuwait	1	0	0	0	1	0
54	Lebanon	39	0.17	37	0.17	18	0.08
55	Lithuania	1	0	0	0	0	0
56	Malawi	5	0.02	6	0.03	7	0.03
57	Malaysia	195	0.87	188	0.84	143	0.64
58	Mali	61	0.27	62	0.28	92	0.41
59	Mexico	51	0.23	47	0.21	33	0.15
60	Mongolia	1	0	1	0	0	0
61	Montserrat	1	0	1	0	0	0
62	Nepal	2	0.01	1	0	3	0.01
63	Netherlands	1005	4.49	1008	4.51	1062	4.78
64	New Zealand	450	2.01	430	1.92	401	1.8
65	Nigeria	152	0.68	153	0.68	129	0.58
66	Norway	131	0.59	130	0.58	118	0.53
67	Oman	5	0.02	4	0.02	7	0.03
68	Pakistan	65	0.29	55	0.25	59	0.27
69	Palestine	2	0.01	3	0.01	8	0.04
70	Peru	53	0.24	52	0.23	44	0.2
71	Philippines	40	0.18	40	0.18	39	0.18
72	Poland	28	0.13	26	0.12	28	0.13
73	Portugal	52	0.23	51	0.23	53	0.24
74	Qatar	6	0.03	21	0.09	21	0.09
75	Romania	4	0.02	3	0.01	2	0.01
76	Russia	12	0.05	13	0.06	9	0.04
77	Saint Vincent and The Grenadines	2	0.01	2	0.01	1	0
78	Saudi Arabia	46	0.21	45	0.2	43	0.19
79	Serbia	18	0.08	18	0.08	3	0.01
80	Singapore	87	0.39	77	0.34	75	0.34
81	Slovenia	8	0.04	4	0.02	4	0.02
82	South Africa	385	1.72	378	1.69	351	1.58
83	Spain	251	1.12	249	1.11	288	1.3
84	Sri Lanka	8	0.04	7	0.03	3	0.01
85	Swaziland	3	0.01	2	0.01	0	0
86	Sweden	93	0.42	117	0.52	97	0.44
87	Switzerland	228	1.02	240	1.07	313	1.41
88	Syria	17	0.08	16	0.07	20	0.09
89	Taiwan	30	0.13	27	0.12	18	0.08
90	Tanzania	7	0.03	7	0.03	2	0.01
91	Thailand	255	1.14	242	1.08	154	0.69
92	Tunisia	2	0.01	2	0.01	2	0.01
93	Turkey	10	0.04	8	0.04	11	0.05
94	Uganda	14	0.06	14	0.06	12	0.05
95	UK	7426	33.21	7412	33.18	7720	34.71
96	United Arab Emirates	9	0.04	9	0.04	11	0.05
97	Uruguay	8	0.04	8	0.04	7	0.03
98	USA	1559	6.97	1537	6.88	1626	7.31
99	Venezuela	71	0.32	69	0.31	38	0.17
100	Vietnam	1	0	0	0	0	0
101	Zimbabwe	1	0	1	0	2	0.01
102	Czech Republic	0	0	2	0.01	2	0.01
103	Iceland	0	0	2	0.01	1	0
104	Belarus	0	0	0	0	2	0.01
105	Micronesia	0	0	0	0	1	0
106	Myanmar	0	0	0	0	2	0.01
107	Namibia	0	0	0	0	1	0
