## Appendix 9 for "Geographical and Gender Diversity in Cochrane and non-Cochrane Reviews Authorship: A Meta-Research Study"

	group_one	author	indicator	value
1	Cochrane Acute Respiratory Infections Group	first	highincome	0.323529411764706
2	Cochrane Airways Group	first	highincome	0.0848837209302326
3	Cochrane Anaesthesia Group	first	highincome	0.234927234927235
4	Cochrane Back and Neck Group	first	highincome	0.0769230769230769
5	Cochrane Bone, Joint and Muscle Trauma Group	first	highincome	0.166666666666667
6	Cochrane Breast Cancer Group	first	highincome	0.101010101010101
7	Cochrane Childhood Cancer Group	first	highincome	0.129310344827586
8	Cochrane Colorectal Group	first	highincome	0.19
9	Cochrane Common Mental Disorders Group	first	highincome	0.108510638297872
10	Cochrane Consumers and Communication Group	first	highincome	0
11	Cochrane Cystic Fibrosis and Genetic Disorders Group	first	highincome	0.25414364640884
12	Cochrane Dementia and Cognitive Improvement Group	first	highincome	0.135467980295567
13	Cochrane Developmental, Psychosocial and Learning Problems Group	first	highincome	0.127388535031847
14	Cochrane Drugs and Alcohol Group	first	highincome	0.143410852713178
15	Cochrane ENT Group	first	highincome	0.116710875331565
16	Cochrane Effective Practice and Organisation of Care Group	first	highincome	0.204275534441805
17	Cochrane Emergency and Critical Care Group	first	highincome	0.237410071942446
18	Cochrane Epilepsy Group	first	highincome	0.272980501392758
19	Cochrane Eyes and Vision Group	first	highincome	0.113808801213961
20	Cochrane Fertility Regulation Group	first	highincome	0.184738955823293
21	Cochrane Gut Group	first	highincome	0.17
22	Cochrane Gynaecological, Neuro-oncology and Orphan Cancer Group	first	highincome	0.195286195286195
23	Cochrane Gynaecology and Fertility Group	first	highincome	0.220159151193634
24	Cochrane HIV/AIDS Group	first	highincome	0.513157894736842
25	Cochrane Haematology Group	first	highincome	0.353211009174312
26	Cochrane Heart Group	first	highincome	0.192374350086655
27	Cochrane Hepato-Biliary Group	first	highincome	0.26048951048951
28	Cochrane Hypertension Group	first	highincome	0.216346153846154
29	Cochrane Incontinence Group	first	highincome	0.0874524714828897
30	Cochrane Infectious Diseases Group	first	highincome	0.393617021276596
31	Cochrane Injuries Group	first	highincome	0.136986301369863
32	Cochrane Kidney and Transplant Group	first	highincome	0.188081936685289
33	Cochrane Lung Cancer Group	first	highincome	0.247619047619048
34	Cochrane Metabolic and Endocrine Disorders Group	first	highincome	0.259375
35	Cochrane Methodology Group	first	highincome	0.0776699029126214
36	Cochrane Movement Disorders Group	first	highincome	0.103448275862069
37	Cochrane Multiple Sclerosis and Rare Diseases of the CNS Group	first	highincome	0.304054054054054
38	Cochrane Musculoskeletal Group	first	highincome	0.0833333333333333
39	Cochrane Neonatal Group	first	highincome	0.122504537205082
40	Cochrane Neuromuscular Group	first	highincome	0.17156862745098
41	Cochrane Oral Health Group	first	highincome	0.21280276816609
42	Cochrane Pain, Palliative and Supportive Care Group	first	highincome	0.0694087403598972
43	Cochrane Pregnancy and Childbirth Group	first	highincome	0.24937343358396
44	Cochrane Public Health Group	first	highincome	0.0975609756097561
45	Cochrane Schizophrenia Group	first	highincome	0.159049360146252
46	Cochrane Sexually Transmitted Infections Group	first	highincome	0.723404255319149
47	Cochrane Skin Group	first	highincome	0.209621993127148
48	Cochrane Stroke Group	first	highincome	0.258064516129032
49	Cochrane Tobacco Addiction Group	first	highincome	0.0342465753424658
50	Cochrane Urology Group	first	highincome	0.213903743315508
51	Cochrane Vascular Group	first	highincome	0.221621621621622
52	Cochrane Work Group	first	highincome	0.166666666666667
53	Cochrane Wounds Group	first	highincome	0.13771186440678
54	Cochrane Acute Respiratory Infections Group	corresponding	highincome	0.323151125401929
55	Cochrane Airways Group	corresponding	highincome	0.0832356389214537
56	Cochrane Anaesthesia Group	corresponding	highincome	0.233820459290188
57	Cochrane Back and Neck Group	corresponding	highincome	0.080952380952381
58	Cochrane Bone, Joint and Muscle Trauma Group	corresponding	highincome	0.163316582914573
59	Cochrane Breast Cancer Group	corresponding	highincome	0.0931372549019608
60	Cochrane Childhood Cancer Group	corresponding	highincome	0.14406779661017
61	Cochrane Colorectal Group	corresponding	highincome	0.19281045751634
62	Cochrane Common Mental Disorders Group	corresponding	highincome	0.106918238993711
63	Cochrane Consumers and Communication Group	corresponding	highincome	0
64	Cochrane Cystic Fibrosis and Genetic Disorders Group	corresponding	highincome	0.252066115702479
65	Cochrane Dementia and Cognitive Improvement Group	corresponding	highincome	0.137254901960784
66	Cochrane Developmental, Psychosocial and Learning Problems Group	corresponding	highincome	0.106157112526539
67	Cochrane Drugs and Alcohol Group	corresponding	highincome	0.138996138996139
68	Cochrane ENT Group	corresponding	highincome	0.120104438642298
69	Cochrane Effective Practice and Organisation of Care Group	corresponding	highincome	0.203791469194313
70	Cochrane Emergency and Critical Care Group	corresponding	highincome	0.215827338129496
71	Cochrane Epilepsy Group	corresponding	highincome	0.269662921348315
72	Cochrane Eyes and Vision Group	corresponding	highincome	0.103343465045593
73	Cochrane Fertility Regulation Group	corresponding	highincome	0.172
74	Cochrane Gut Group	corresponding	highincome	0.183908045977011
75	Cochrane Gynaecological, Neuro-oncology and Orphan Cancer Group	corresponding	highincome	0.201342281879195
76	Cochrane Gynaecology and Fertility Group	corresponding	highincome	0.223978919631094
77	Cochrane HIV/AIDS Group	corresponding	highincome	0.497835497835498
78	Cochrane Haematology Group	corresponding	highincome	0.356164383561644
79	Cochrane Heart Group	corresponding	highincome	0.196213425129088
80	Cochrane Hepato-Biliary Group	corresponding	highincome	0.242582897033159
81	Cochrane Hypertension Group	corresponding	highincome	0.213270142180095
82	Cochrane Incontinence Group	corresponding	highincome	0.093984962406015
83	Cochrane Infectious Diseases Group	corresponding	highincome	0.374736842105263
84	Cochrane Injuries Group	corresponding	highincome	0.130081300813008
85	Cochrane Kidney and Transplant Group	corresponding	highincome	0.182815356489945
86	Cochrane Lung Cancer Group	corresponding	highincome	0.262135922330097
87	Cochrane Metabolic and Endocrine Disorders Group	corresponding	highincome	0.258566978193146
88	Cochrane Methodology Group	corresponding	highincome	0.0388349514563107
89	Cochrane Movement Disorders Group	corresponding	highincome	0.100671140939597
90	Cochrane Multiple Sclerosis and Rare Diseases of the CNS Group	corresponding	highincome	0.298013245033113
91	Cochrane Musculoskeletal Group	corresponding	highincome	0.0826086956521739
92	Cochrane Neonatal Group	corresponding	highincome	0.109489051094891
93	Cochrane Neuromuscular Group	corresponding	highincome	0.170731707317073
94	Cochrane Oral Health Group	corresponding	highincome	0.208981001727116
95	Cochrane Pain, Palliative and Supportive Care Group	corresponding	highincome	0.0732758620689655
96	Cochrane Pregnancy and Childbirth Group	corresponding	highincome	0.251757188498403
97	Cochrane Public Health Group	corresponding	highincome	0.0887096774193548
98	Cochrane Schizophrenia Group	corresponding	highincome	0.167272727272727
99	Cochrane Sexually Transmitted Infections Group	corresponding	highincome	0.702127659574468
100	Cochrane Skin Group	corresponding	highincome	0.196551724137931
101	Cochrane Stroke Group	corresponding	highincome	0.245149911816578
102	Cochrane Tobacco Addiction Group	corresponding	highincome	0.0241379310344828
103	Cochrane Urology Group	corresponding	highincome	0.216216216216216
104	Cochrane Vascular Group	corresponding	highincome	0.225402504472272
105	Cochrane Work Group	corresponding	highincome	0.138888888888889
106	Cochrane Wounds Group	corresponding	highincome	0.13771186440678
107	Cochrane Acute Respiratory Infections Group	last	highincome	0.303921568627451
108	Cochrane Airways Group	last	highincome	0.0705882352941176
109	Cochrane Anaesthesia Group	last	highincome	0.203389830508475
110	Cochrane Back and Neck Group	last	highincome	0.0738916256157636
111	Cochrane Bone, Joint and Muscle Trauma Group	last	highincome	0.1751269035533
112	Cochrane Breast Cancer Group	last	highincome	0.1
113	Cochrane Childhood Cancer Group	last	highincome	0.110169491525424
114	Cochrane Colorectal Group	last	highincome	0.16
115	Cochrane Common Mental Disorders Group	last	highincome	0.115720524017467
116	Cochrane Consumers and Communication Group	last	highincome	0.0170454545454545
117	Cochrane Cystic Fibrosis and Genetic Disorders Group	last	highincome	0.246217331499312
118	Cochrane Dementia and Cognitive Improvement Group	last	highincome	0.099009900990099
119	Cochrane Developmental, Psychosocial and Learning Problems Group	last	highincome	0.0858369098712446
120	Cochrane Drugs and Alcohol Group	last	highincome	0.137254901960784
121	Cochrane ENT Group	last	highincome	0.108991825613079
122	Cochrane Effective Practice and Organisation of Care Group	last	highincome	0.176328502415459
123	Cochrane Emergency and Critical Care Group	last	highincome	0.18705035971223
124	Cochrane Epilepsy Group	last	highincome	0.268156424581006
125	Cochrane Eyes and Vision Group	last	highincome	0.088145896656535
126	Cochrane Fertility Regulation Group	last	highincome	0.0857142857142857
127	Cochrane Gut Group	last	highincome	0.190397350993377
128	Cochrane Gynaecological, Neuro-oncology and Orphan Cancer Group	last	highincome	0.145973154362416
129	Cochrane Gynaecology and Fertility Group	last	highincome	0.172229639519359
130	Cochrane HIV/AIDS Group	last	highincome	0.409691629955947
131	Cochrane Haematology Group	last	highincome	0.309859154929577
132	Cochrane Heart Group	last	highincome	0.170474516695958
133	Cochrane Hepato-Biliary Group	last	highincome	0.18815331010453
134	Cochrane Hypertension Group	last	highincome	0.153846153846154
135	Cochrane Incontinence Group	last	highincome	0.10077519379845
136	Cochrane Infectious Diseases Group	last	highincome	0.311827956989247
137	Cochrane Injuries Group	last	highincome	0.139275766016713
138	Cochrane Kidney and Transplant Group	last	highincome	0.170055452865065
139	Cochrane Lung Cancer Group	last	highincome	0.252336448598131
140	Cochrane Metabolic and Endocrine Disorders Group	last	highincome	0.216300940438871
141	Cochrane Methodology Group	last	highincome	0.0297029702970297
142	Cochrane Movement Disorders Group	last	highincome	0.087248322147651
143	Cochrane Multiple Sclerosis and Rare Diseases of the CNS Group	last	highincome	0.296774193548387
144	Cochrane Musculoskeletal Group	last	highincome	0.0648769574944072
145	Cochrane Neonatal Group	last	highincome	0.113636363636364
146	Cochrane Neuromuscular Group	last	highincome	0.125307125307125
147	Cochrane Oral Health Group	last	highincome	0.165202108963093
148	Cochrane Pain, Palliative and Supportive Care Group	last	highincome	0.0542635658914729
149	Cochrane Pregnancy and Childbirth Group	last	highincome	0.213973799126638
150	Cochrane Public Health Group	last	highincome	0.0806451612903226
151	Cochrane Schizophrenia Group	last	highincome	0.129090909090909
152	Cochrane Sexually Transmitted Infections Group	last	highincome	0.555555555555556
153	Cochrane Skin Group	last	highincome	0.123239436619718
154	Cochrane Stroke Group	last	highincome	0.235398230088496
155	Cochrane Tobacco Addiction Group	last	highincome	0.0310344827586207
156	Cochrane Urology Group	last	highincome	0.137755102040816
157	Cochrane Vascular Group	last	highincome	0.221223021582734
158	Cochrane Work Group	last	highincome	0.121495327102804
159	Cochrane Wounds Group	last	highincome	0.122317596566524
160	Cochrane Acute Respiratory Infections Group	first	english	0.553745928338762
161	Cochrane Airways Group	first	english	0.171494785631518
162	Cochrane Anaesthesia Group	first	english	0.439425051334702
163	Cochrane Back and Neck Group	first	english	0.523809523809524
164	Cochrane Bone, Joint and Muscle Trauma Group	first	english	0.323232323232323
165	Cochrane Breast Cancer Group	first	english	0.306930693069307
166	Cochrane Childhood Cancer Group	first	english	0.870689655172414
167	Cochrane Colorectal Group	first	english	0.547854785478548
168	Cochrane Common Mental Disorders Group	first	english	0.380851063829787
169	Cochrane Consumers and Communication Group	first	english	0.133333333333333
170	Cochrane Cystic Fibrosis and Genetic Disorders Group	first	english	0.346256684491979
171	Cochrane Dementia and Cognitive Improvement Group	first	english	0.334963325183374
172	Cochrane Developmental, Psychosocial and Learning Problems Group	first	english	0.267515923566879
173	Cochrane Drugs and Alcohol Group	first	english	0.550387596899225
174	Cochrane ENT Group	first	english	0.281578947368421
175	Cochrane Effective Practice and Organisation of Care Group	first	english	0.420427553444181
176	Cochrane Emergency and Critical Care Group	first	english	0.503597122302158
177	Cochrane Epilepsy Group	first	english	0.402777777777778
178	Cochrane Eyes and Vision Group	first	english	0.23502994011976
179	Cochrane Fertility Regulation Group	first	english	0.317269076305221
180	Cochrane Gut Group	first	english	0.348684210526316
181	Cochrane Gynaecological, Neuro-oncology and Orphan Cancer Group	first	english	0.409698996655518
182	Cochrane Gynaecology and Fertility Group	first	english	0.433112582781457
183	Cochrane HIV/AIDS Group	first	english	0.574561403508772
184	Cochrane Haematology Group	first	english	0.729357798165138
185	Cochrane Heart Group	first	english	0.404145077720207
186	Cochrane Hepato-Biliary Group	first	english	0.56544502617801
187	Cochrane Hypertension Group	first	english	0.399038461538462
188	Cochrane Incontinence Group	first	english	0.174904942965779
189	Cochrane Infectious Diseases Group	first	english	0.535714285714286
190	Cochrane Injuries Group	first	english	0.276712328767123
191	Cochrane Kidney and Transplant Group	first	english	0.378676470588235
192	Cochrane Lung Cancer Group	first	english	0.504761904761905
193	Cochrane Metabolic and Endocrine Disorders Group	first	english	0.596273291925466
194	Cochrane Methodology Group	first	english	0.375
195	Cochrane Movement Disorders Group	first	english	0.493150684931507
196	Cochrane Multiple Sclerosis and Rare Diseases of the CNS Group	first	english	0.723684210526316
197	Cochrane Musculoskeletal Group	first	english	0.334056399132321
198	Cochrane Neonatal Group	first	english	0.22972972972973
199	Cochrane Neuromuscular Group	first	english	0.447368421052632
200	Cochrane Oral Health Group	first	english	0.367521367521368
201	Cochrane Pain, Palliative and Supportive Care Group	first	english	0.210796915167095
202	Cochrane Pregnancy and Childbirth Group	first	english	0.371588089330025
203	Cochrane Public Health Group	first	english	0.282258064516129
204	Cochrane Schizophrenia Group	first	english	0.358318098720293
205	Cochrane Sexually Transmitted Infections Group	first	english	0.808510638297872
206	Cochrane Skin Group	first	english	0.522184300341297
207	Cochrane Stroke Group	first	english	0.489247311827957
208	Cochrane Tobacco Addiction Group	first	english	0.147260273972603
209	Cochrane Urology Group	first	english	0.411764705882353
210	Cochrane Vascular Group	first	english	0.42397137745975
211	Cochrane Work Group	first	english	0.712962962962963
212	Cochrane Wounds Group	first	english	0.26215644820296
213	Cochrane Acute Respiratory Infections Group	corresponding	english	0.548076923076923
214	Cochrane Airways Group	corresponding	english	0.171929824561404
215	Cochrane Anaesthesia Group	corresponding	english	0.437113402061856
216	Cochrane Back and Neck Group	corresponding	english	0.542452830188679
217	Cochrane Bone, Joint and Muscle Trauma Group	corresponding	english	0.321608040201005
218	Cochrane Breast Cancer Group	corresponding	english	0.289855072463768
219	Cochrane Childhood Cancer Group	corresponding	english	0.872881355932203
220	Cochrane Colorectal Group	corresponding	english	0.540453074433657
221	Cochrane Common Mental Disorders Group	corresponding	english	0.387840670859539
222	Cochrane Consumers and Communication Group	corresponding	english	0.143646408839779
223	Cochrane Cystic Fibrosis and Genetic Disorders Group	corresponding	english	0.343124165554072
224	Cochrane Dementia and Cognitive Improvement Group	corresponding	english	0.339805825242718
225	Cochrane Developmental, Psychosocial and Learning Problems Group	corresponding	english	0.261146496815287
226	Cochrane Drugs and Alcohol Group	corresponding	english	0.548262548262548
227	Cochrane ENT Group	corresponding	english	0.275324675324675
228	Cochrane Effective Practice and Organisation of Care Group	corresponding	english	0.412322274881517
229	Cochrane Emergency and Critical Care Group	corresponding	english	0.503597122302158
230	Cochrane Epilepsy Group	corresponding	english	0.400560224089636
231	Cochrane Eyes and Vision Group	corresponding	english	0.229041916167665
232	Cochrane Fertility Regulation Group	corresponding	english	0.296
233	Cochrane Gut Group	corresponding	english	0.361426256077796
234	Cochrane Gynaecological, Neuro-oncology and Orphan Cancer Group	corresponding	english	0.40567612687813
235	Cochrane Gynaecology and Fertility Group	corresponding	english	0.430263157894737
236	Cochrane HIV/AIDS Group	corresponding	english	0.558441558441558
237	Cochrane Haematology Group	corresponding	english	0.707762557077626
238	Cochrane Heart Group	corresponding	english	0.404802744425386
239	Cochrane Hepato-Biliary Group	corresponding	english	0.562717770034843
240	Cochrane Hypertension Group	corresponding	english	0.393364928909953
241	Cochrane Incontinence Group	corresponding	english	0.18796992481203
242	Cochrane Infectious Diseases Group	corresponding	english	0.514583333333333
243	Cochrane Injuries Group	corresponding	english	0.276422764227642
244	Cochrane Kidney and Transplant Group	corresponding	english	0.363138686131387
245	Cochrane Lung Cancer Group	corresponding	english	0.504854368932039
246	Cochrane Metabolic and Endocrine Disorders Group	corresponding	english	0.60248447204969
247	Cochrane Methodology Group	corresponding	english	0.365384615384615
248	Cochrane Movement Disorders Group	corresponding	english	0.483221476510067
249	Cochrane Multiple Sclerosis and Rare Diseases of the CNS Group	corresponding	english	0.729032258064516
250	Cochrane Musculoskeletal Group	corresponding	english	0.326133909287257
251	Cochrane Neonatal Group	corresponding	english	0.216363636363636
252	Cochrane Neuromuscular Group	corresponding	english	0.451073985680191
253	Cochrane Oral Health Group	corresponding	english	0.360544217687075
254	Cochrane Pain, Palliative and Supportive Care Group	corresponding	english	0.225574712643678
255	Cochrane Pregnancy and Childbirth Group	corresponding	english	0.372549019607843
256	Cochrane Public Health Group	corresponding	english	0.314516129032258
257	Cochrane Schizophrenia Group	corresponding	english	0.369090909090909
258	Cochrane Sexually Transmitted Infections Group	corresponding	english	0.808510638297872
259	Cochrane Skin Group	corresponding	english	0.522184300341297
260	Cochrane Stroke Group	corresponding	english	0.465608465608466
261	Cochrane Tobacco Addiction Group	corresponding	english	0.143835616438356
262	Cochrane Urology Group	corresponding	english	0.427027027027027
263	Cochrane Vascular Group	corresponding	english	0.442273534635879
264	Cochrane Work Group	corresponding	english	0.722222222222222
265	Cochrane Wounds Group	corresponding	english	0.264270613107822
266	Cochrane Acute Respiratory Infections Group	last	english	0.530944625407166
267	Cochrane Airways Group	last	english	0.143360752056404
268	Cochrane Anaesthesia Group	last	english	0.425311203319502
269	Cochrane Back and Neck Group	last	english	0.507389162561576
270	Cochrane Bone, Joint and Muscle Trauma Group	last	english	0.3248730964467
271	Cochrane Breast Cancer Group	last	english	0.306930693069307
272	Cochrane Childhood Cancer Group	last	english	0.872881355932203
273	Cochrane Colorectal Group	last	english	0.54
274	Cochrane Common Mental Disorders Group	last	english	0.373362445414847
275	Cochrane Consumers and Communication Group	last	english	0.134831460674157
276	Cochrane Cystic Fibrosis and Genetic Disorders Group	last	english	0.334672021419009
277	Cochrane Dementia and Cognitive Improvement Group	last	english	0.311274509803922
278	Cochrane Developmental, Psychosocial and Learning Problems Group	last	english	0.277777777777778
279	Cochrane Drugs and Alcohol Group	last	english	0.537254901960784
280	Cochrane ENT Group	last	english	0.267567567567568
281	Cochrane Effective Practice and Organisation of Care Group	last	english	0.395180722891566
282	Cochrane Emergency and Critical Care Group	last	english	0.467625899280576
283	Cochrane Epilepsy Group	last	english	0.390581717451524
284	Cochrane Eyes and Vision Group	last	english	0.202095808383234
285	Cochrane Fertility Regulation Group	last	english	0.359183673469388
286	Cochrane Gut Group	last	english	0.361386138613861
287	Cochrane Gynaecological, Neuro-oncology and Orphan Cancer Group	last	english	0.34
288	Cochrane Gynaecology and Fertility Group	last	english	0.360480640854473
289	Cochrane HIV/AIDS Group	last	english	0.506607929515419
290	Cochrane Haematology Group	last	english	0.708920187793427
291	Cochrane Heart Group	last	english	0.390542907180385
292	Cochrane Hepato-Biliary Group	last	english	0.583333333333333
293	Cochrane Hypertension Group	last	english	0.344497607655502
294	Cochrane Incontinence Group	last	english	0.217054263565891
295	Cochrane Infectious Diseases Group	last	english	0.464668094218415
296	Cochrane Injuries Group	last	english	0.278551532033426
297	Cochrane Kidney and Transplant Group	last	english	0.344383057090239
298	Cochrane Lung Cancer Group	last	english	0.551401869158878
299	Cochrane Metabolic and Endocrine Disorders Group	last	english	0.559375
300	Cochrane Methodology Group	last	english	0.336538461538462
301	Cochrane Movement Disorders Group	last	english	0.48993288590604
302	Cochrane Multiple Sclerosis and Rare Diseases of the CNS Group	last	english	0.658064516129032
303	Cochrane Musculoskeletal Group	last	english	0.32293986636971
304	Cochrane Neonatal Group	last	english	0.211625794732062
305	Cochrane Neuromuscular Group	last	english	0.479318734793187
306	Cochrane Oral Health Group	last	english	0.298791018998273
307	Cochrane Pain, Palliative and Supportive Care Group	last	english	0.195090439276486
308	Cochrane Pregnancy and Childbirth Group	last	english	0.338280766852195
309	Cochrane Public Health Group	last	english	0.32258064516129
310	Cochrane Schizophrenia Group	last	english	0.330909090909091
311	Cochrane Sexually Transmitted Infections Group	last	english	0.782608695652174
312	Cochrane Skin Group	last	english	0.411149825783972
313	Cochrane Stroke Group	last	english	0.468197879858657
314	Cochrane Tobacco Addiction Group	last	english	0.143835616438356
315	Cochrane Urology Group	last	english	0.321428571428571
316	Cochrane Vascular Group	last	english	0.454545454545455
317	Cochrane Work Group	last	english	0.648148148148148
318	Cochrane Wounds Group	last	english	0.255364806866953
319	Cochrane Acute Respiratory Infections Group	first	spanish	0.0342019543973941
320	Cochrane Airways Group	first	spanish	0.0231749710312862
321	Cochrane Anaesthesia Group	first	spanish	0.0287474332648871
322	Cochrane Back and Neck Group	first	spanish	0.0142857142857143
323	Cochrane Bone, Joint and Muscle Trauma Group	first	spanish	0
324	Cochrane Breast Cancer Group	first	spanish	0.0198019801980198
325	Cochrane Childhood Cancer Group	first	spanish	0
326	Cochrane Colorectal Group	first	spanish	0.0726072607260726
327	Cochrane Common Mental Disorders Group	first	spanish	0.00638297872340425
328	Cochrane Consumers and Communication Group	first	spanish	0
329	Cochrane Cystic Fibrosis and Genetic Disorders Group	first	spanish	0.0467914438502674
330	Cochrane Dementia and Cognitive Improvement Group	first	spanish	0.0488997555012225
331	Cochrane Developmental, Psychosocial and Learning Problems Group	first	spanish	0.0467091295116773
332	Cochrane Drugs and Alcohol Group	first	spanish	0.0232558139534884
333	Cochrane ENT Group	first	spanish	0.0105263157894737
334	Cochrane Effective Practice and Organisation of Care Group	first	spanish	0.0403800475059382
335	Cochrane Emergency and Critical Care Group	first	spanish	0.107913669064748
336	Cochrane Epilepsy Group	first	spanish	0.0111111111111111
337	Cochrane Eyes and Vision Group	first	spanish	0.0209580838323353
338	Cochrane Fertility Regulation Group	first	spanish	0
339	Cochrane Gut Group	first	spanish	0.03125
340	Cochrane Gynaecological, Neuro-oncology and Orphan Cancer Group	first	spanish	0.0150501672240803
341	Cochrane Gynaecology and Fertility Group	first	spanish	0.0264900662251656
342	Cochrane HIV/AIDS Group	first	spanish	0.0307017543859649
343	Cochrane Haematology Group	first	spanish	0.0321100917431193
344	Cochrane Heart Group	first	spanish	0.079447322970639
345	Cochrane Hepato-Biliary Group	first	spanish	0.0715532286212914
346	Cochrane Hypertension Group	first	spanish	0.105769230769231
347	Cochrane Incontinence Group	first	spanish	0
348	Cochrane Infectious Diseases Group	first	spanish	0.0588235294117647
349	Cochrane Injuries Group	first	spanish	0.0493150684931507
350	Cochrane Kidney and Transplant Group	first	spanish	0.0551470588235294
351	Cochrane Lung Cancer Group	first	spanish	0.19047619047619
352	Cochrane Metabolic and Endocrine Disorders Group	first	spanish	0.0527950310559006
353	Cochrane Methodology Group	first	spanish	0.0192307692307692
354	Cochrane Movement Disorders Group	first	spanish	0.0136986301369863
355	Cochrane Multiple Sclerosis and Rare Diseases of the CNS Group	first	spanish	0.0460526315789474
356	Cochrane Musculoskeletal Group	first	spanish	0.052060737527115
357	Cochrane Neonatal Group	first	spanish	0.0117117117117117
358	Cochrane Neuromuscular Group	first	spanish	0.0263157894736842
359	Cochrane Oral Health Group	first	spanish	0.0136752136752137
360	Cochrane Pain, Palliative and Supportive Care Group	first	spanish	0.025706940874036
361	Cochrane Pregnancy and Childbirth Group	first	spanish	0.032258064516129
362	Cochrane Public Health Group	first	spanish	0
363	Cochrane Schizophrenia Group	first	spanish	0.00914076782449726
364	Cochrane Sexually Transmitted Infections Group	first	spanish	0.297872340425532
365	Cochrane Skin Group	first	spanish	0.0614334470989761
366	Cochrane Stroke Group	first	spanish	0.014336917562724
367	Cochrane Tobacco Addiction Group	first	spanish	0.0136986301369863
368	Cochrane Urology Group	first	spanish	0.0695187165775401
369	Cochrane Vascular Group	first	spanish	0.0518783542039356
370	Cochrane Work Group	first	spanish	0.0185185185185185
371	Cochrane Wounds Group	first	spanish	0.0274841437632135
372	Cochrane Acute Respiratory Infections Group	corresponding	spanish	0.0336538461538462
373	Cochrane Airways Group	corresponding	spanish	0.0233918128654971
374	Cochrane Anaesthesia Group	corresponding	spanish	0.0288659793814433
375	Cochrane Back and Neck Group	corresponding	spanish	0.0141509433962264
376	Cochrane Bone, Joint and Muscle Trauma Group	corresponding	spanish	0
377	Cochrane Breast Cancer Group	corresponding	spanish	0.0193236714975845
378	Cochrane Childhood Cancer Group	corresponding	spanish	0
379	Cochrane Colorectal Group	corresponding	spanish	0.0744336569579288
380	Cochrane Common Mental Disorders Group	corresponding	spanish	0.00838574423480084
381	Cochrane Consumers and Communication Group	corresponding	spanish	0
382	Cochrane Cystic Fibrosis and Genetic Disorders Group	corresponding	spanish	0.0467289719626168
383	Cochrane Dementia and Cognitive Improvement Group	corresponding	spanish	0.0485436893203883
384	Cochrane Developmental, Psychosocial and Learning Problems Group	corresponding	spanish	0.0403397027600849
385	Cochrane Drugs and Alcohol Group	corresponding	spanish	0.0231660231660232
386	Cochrane ENT Group	corresponding	spanish	0.012987012987013
387	Cochrane Effective Practice and Organisation of Care Group	corresponding	spanish	0.0402843601895735
388	Cochrane Emergency and Critical Care Group	corresponding	spanish	0.107913669064748
389	Cochrane Epilepsy Group	corresponding	spanish	0.00560224089635854
390	Cochrane Eyes and Vision Group	corresponding	spanish	0.0194610778443114
391	Cochrane Fertility Regulation Group	corresponding	spanish	0
392	Cochrane Gut Group	corresponding	spanish	0.0291734197730956
393	Cochrane Gynaecological, Neuro-oncology and Orphan Cancer Group	corresponding	spanish	0.015025041736227
394	Cochrane Gynaecology and Fertility Group	corresponding	spanish	0.0263157894736842
395	Cochrane HIV/AIDS Group	corresponding	spanish	0.0303030303030303
396	Cochrane Haematology Group	corresponding	spanish	0.0319634703196347
397	Cochrane Heart Group	corresponding	spanish	0.0789022298456261
398	Cochrane Hepato-Biliary Group	corresponding	spanish	0.0696864111498258
399	Cochrane Hypertension Group	corresponding	spanish	0.104265402843602
400	Cochrane Incontinence Group	corresponding	spanish	0
401	Cochrane Infectious Diseases Group	corresponding	spanish	0.05625
402	Cochrane Injuries Group	corresponding	spanish	0.0514905149051491
403	Cochrane Kidney and Transplant Group	corresponding	spanish	0.0565693430656934
404	Cochrane Lung Cancer Group	corresponding	spanish	0.203883495145631
405	Cochrane Metabolic and Endocrine Disorders Group	corresponding	spanish	0.0527950310559006
406	Cochrane Methodology Group	corresponding	spanish	0.00961538461538462
407	Cochrane Movement Disorders Group	corresponding	spanish	0.0134228187919463
408	Cochrane Multiple Sclerosis and Rare Diseases of the CNS Group	corresponding	spanish	0.0451612903225806
409	Cochrane Musculoskeletal Group	corresponding	spanish	0.0475161987041037
410	Cochrane Neonatal Group	corresponding	spanish	0.00727272727272727
411	Cochrane Neuromuscular Group	corresponding	spanish	0.0262529832935561
412	Cochrane Oral Health Group	corresponding	spanish	0.0153061224489796
413	Cochrane Pain, Palliative and Supportive Care Group	corresponding	spanish	0.0258620689655172
414	Cochrane Pregnancy and Childbirth Group	corresponding	spanish	0.0328905755850727
415	Cochrane Public Health Group	corresponding	spanish	0
416	Cochrane Schizophrenia Group	corresponding	spanish	0.0109090909090909
417	Cochrane Sexually Transmitted Infections Group	corresponding	spanish	0.297872340425532
418	Cochrane Skin Group	corresponding	spanish	0.0614334470989761
419	Cochrane Stroke Group	corresponding	spanish	0.0141093474426808
420	Cochrane Tobacco Addiction Group	corresponding	spanish	0.0171232876712329
421	Cochrane Urology Group	corresponding	spanish	0.0702702702702703
422	Cochrane Vascular Group	corresponding	spanish	0.0550621669626998
423	Cochrane Work Group	corresponding	spanish	0
424	Cochrane Wounds Group	corresponding	spanish	0.0274841437632135
425	Cochrane Acute Respiratory Infections Group	last	spanish	0.0472312703583062
426	Cochrane Airways Group	last	spanish	0.0129259694477086
427	Cochrane Anaesthesia Group	last	spanish	0.0311203319502075
428	Cochrane Back and Neck Group	last	spanish	0
429	Cochrane Bone, Joint and Muscle Trauma Group	last	spanish	0.00253807106598985
430	Cochrane Breast Cancer Group	last	spanish	0.0198019801980198
431	Cochrane Childhood Cancer Group	last	spanish	0
432	Cochrane Colorectal Group	last	spanish	0.0633333333333333
433	Cochrane Common Mental Disorders Group	last	spanish	0.00655021834061135
434	Cochrane Consumers and Communication Group	last	spanish	0
435	Cochrane Cystic Fibrosis and Genetic Disorders Group	last	spanish	0.0388219544846051
436	Cochrane Dementia and Cognitive Improvement Group	last	spanish	0.0416666666666667
437	Cochrane Developmental, Psychosocial and Learning Problems Group	last	spanish	0.032051282051282
438	Cochrane Drugs and Alcohol Group	last	spanish	0.0392156862745098
439	Cochrane ENT Group	last	spanish	0.00540540540540541
440	Cochrane Effective Practice and Organisation of Care Group	last	spanish	0.0216867469879518
441	Cochrane Emergency and Critical Care Group	last	spanish	0.100719424460432
442	Cochrane Epilepsy Group	last	spanish	0
443	Cochrane Eyes and Vision Group	last	spanish	0.0164670658682635
444	Cochrane Fertility Regulation Group	last	spanish	0
445	Cochrane Gut Group	last	spanish	0.0297029702970297
446	Cochrane Gynaecological, Neuro-oncology and Orphan Cancer Group	last	spanish	0.0116666666666667
447	Cochrane Gynaecology and Fertility Group	last	spanish	0.0146862483311081
448	Cochrane HIV/AIDS Group	last	spanish	0.026431718061674
449	Cochrane Haematology Group	last	spanish	0.0328638497652582
450	Cochrane Heart Group	last	spanish	0.0595446584938704
451	Cochrane Hepato-Biliary Group	last	spanish	0.0572916666666667
452	Cochrane Hypertension Group	last	spanish	0.0813397129186603
453	Cochrane Incontinence Group	last	spanish	0.00775193798449612
454	Cochrane Infectious Diseases Group	last	spanish	0.0406852248394004
455	Cochrane Injuries Group	last	spanish	0.052924791086351
456	Cochrane Kidney and Transplant Group	last	spanish	0.0552486187845304
457	Cochrane Lung Cancer Group	last	spanish	0.233644859813084
458	Cochrane Metabolic and Endocrine Disorders Group	last	spanish	0.040625
459	Cochrane Methodology Group	last	spanish	0.00961538461538462
460	Cochrane Movement Disorders Group	last	spanish	0.0134228187919463
461	Cochrane Multiple Sclerosis and Rare Diseases of the CNS Group	last	spanish	0.0451612903225806
462	Cochrane Musculoskeletal Group	last	spanish	0.0334075723830735
463	Cochrane Neonatal Group	last	spanish	0.0118074477747502
464	Cochrane Neuromuscular Group	last	spanish	0.0170316301703163
465	Cochrane Oral Health Group	last	spanish	0.0155440414507772
466	Cochrane Pain, Palliative and Supportive Care Group	last	spanish	0.0245478036175711
467	Cochrane Pregnancy and Childbirth Group	last	spanish	0.0352504638218924
468	Cochrane Public Health Group	last	spanish	0
469	Cochrane Schizophrenia Group	last	spanish	0.00363636363636364
470	Cochrane Sexually Transmitted Infections Group	last	spanish	0.260869565217391
471	Cochrane Skin Group	last	spanish	0.0452961672473868
472	Cochrane Stroke Group	last	spanish	0.0176678445229682
473	Cochrane Tobacco Addiction Group	last	spanish	0.0205479452054795
474	Cochrane Urology Group	last	spanish	0.0306122448979592
475	Cochrane Vascular Group	last	spanish	0.0481283422459893
476	Cochrane Work Group	last	spanish	0.037037037037037
477	Cochrane Wounds Group	last	spanish	0.0236051502145923
478	Cochrane Acute Respiratory Infections Group	first	female	0.516754850088183
479	Cochrane Airways Group	first	female	0.52328431372549
480	Cochrane Anaesthesia Group	first	female	0.519015659955257
481	Cochrane Back and Neck Group	first	female	0.367647058823529
482	Cochrane Bone, Joint and Muscle Trauma Group	first	female	0.413793103448276
483	Cochrane Breast Cancer Group	first	female	0.643564356435644
484	Cochrane Childhood Cancer Group	first	female	0.603448275862069
485	Cochrane Colorectal Group	first	female	0.346153846153846
486	Cochrane Common Mental Disorders Group	first	female	0.580434782608696
487	Cochrane Consumers and Communication Group	first	female	0.691428571428571
488	Cochrane Cystic Fibrosis and Genetic Disorders Group	first	female	0.56767955801105
489	Cochrane Dementia and Cognitive Improvement Group	first	female	0.547738693467337
490	Cochrane Developmental, Psychosocial and Learning Problems Group	first	female	0.611353711790393
491	Cochrane Drugs and Alcohol Group	first	female	0.625498007968127
492	Cochrane ENT Group	first	female	0.42
493	Cochrane Effective Practice and Organisation of Care Group	first	female	0.535175879396985
494	Cochrane Emergency and Critical Care Group	first	female	0.548872180451128
495	Cochrane Epilepsy Group	first	female	0.45045045045045
496	Cochrane Eyes and Vision Group	first	female	0.431781701444623
497	Cochrane Fertility Regulation Group	first	female	0.720833333333333
498	Cochrane Gut Group	first	female	0.368705035971223
499	Cochrane Gynaecological, Neuro-oncology and Orphan Cancer Group	first	female	0.555347091932458
500	Cochrane Gynaecology and Fertility Group	first	female	0.559270516717325
501	Cochrane HIV/AIDS Group	first	female	0.507042253521127
502	Cochrane Haematology Group	first	female	0.511737089201878
503	Cochrane Heart Group	first	female	0.467272727272727
504	Cochrane Hepato-Biliary Group	first	female	0.310843373493976
505	Cochrane Hypertension Group	first	female	0.432291666666667
506	Cochrane Incontinence Group	first	female	0.576470588235294
507	Cochrane Infectious Diseases Group	first	female	0.538461538461538
508	Cochrane Injuries Group	first	female	0.425655976676385
509	Cochrane Kidney and Transplant Group	first	female	0.489539748953975
510	Cochrane Lung Cancer Group	first	female	0.446808510638298
511	Cochrane Metabolic and Endocrine Disorders Group	first	female	0.585034013605442
512	Cochrane Methodology Group	first	female	0.586538461538462
513	Cochrane Movement Disorders Group	first	female	0.539007092198582
514	Cochrane Multiple Sclerosis and Rare Diseases of the CNS Group	first	female	0.518796992481203
515	Cochrane Musculoskeletal Group	first	female	0.606818181818182
516	Cochrane Neonatal Group	first	female	0.409176029962547
517	Cochrane Neuromuscular Group	first	female	0.378947368421053
518	Cochrane Oral Health Group	first	female	0.382857142857143
519	Cochrane Pain, Palliative and Supportive Care Group	first	female	0.540084388185654
520	Cochrane Pregnancy and Childbirth Group	first	female	0.631114130434783
521	Cochrane Public Health Group	first	female	0.557377049180328
522	Cochrane Schizophrenia Group	first	female	0.461977186311787
523	Cochrane Sexually Transmitted Infections Group	first	female	0.531914893617021
524	Cochrane Skin Group	first	female	0.665384615384615
525	Cochrane Stroke Group	first	female	0.427466150870406
526	Cochrane Tobacco Addiction Group	first	female	0.547619047619048
527	Cochrane Urology Group	first	female	0.281081081081081
528	Cochrane Vascular Group	first	female	0.431034482758621
529	Cochrane Work Group	first	female	0.623655913978495
530	Cochrane Wounds Group	first	female	0.620098039215686
531	Cochrane Acute Respiratory Infections Group	corresponding	female	0.451154529307282
532	Cochrane Airways Group	corresponding	female	0.54489544895449
533	Cochrane Anaesthesia Group	corresponding	female	0.496629213483146
534	Cochrane Back and Neck Group	corresponding	female	0.33816425120773
535	Cochrane Bone, Joint and Muscle Trauma Group	corresponding	female	0.378947368421053
536	Cochrane Breast Cancer Group	corresponding	female	0.572139303482587
537	Cochrane Childhood Cancer Group	corresponding	female	0.596491228070175
538	Cochrane Colorectal Group	corresponding	female	0.308510638297872
539	Cochrane Common Mental Disorders Group	corresponding	female	0.547210300429185
540	Cochrane Consumers and Communication Group	corresponding	female	0.607954545454545
541	Cochrane Cystic Fibrosis and Genetic Disorders Group	corresponding	female	0.565337001375516
542	Cochrane Dementia and Cognitive Improvement Group	corresponding	female	0.4925
543	Cochrane Developmental, Psychosocial and Learning Problems Group	corresponding	female	0.571115973741794
544	Cochrane Drugs and Alcohol Group	corresponding	female	0.6328125
545	Cochrane ENT Group	corresponding	female	0.401114206128134
546	Cochrane Effective Practice and Organisation of Care Group	corresponding	female	0.523929471032746
547	Cochrane Emergency and Critical Care Group	corresponding	female	0.553030303030303
548	Cochrane Epilepsy Group	corresponding	female	0.411042944785276
549	Cochrane Eyes and Vision Group	corresponding	female	0.441640378548896
550	Cochrane Fertility Regulation Group	corresponding	female	0.724279835390947
551	Cochrane Gut Group	corresponding	female	0.273408239700375
552	Cochrane Gynaecological, Neuro-oncology and Orphan Cancer Group	corresponding	female	0.526315789473684
553	Cochrane Gynaecology and Fertility Group	corresponding	female	0.536209553158706
554	Cochrane HIV/AIDS Group	corresponding	female	0.462962962962963
555	Cochrane Haematology Group	corresponding	female	0.628019323671498
556	Cochrane Heart Group	corresponding	female	0.430167597765363
557	Cochrane Hepato-Biliary Group	corresponding	female	0.259946949602122
558	Cochrane Hypertension Group	corresponding	female	0.44949494949495
559	Cochrane Incontinence Group	corresponding	female	0.546511627906977
560	Cochrane Infectious Diseases Group	corresponding	female	0.524774774774775
561	Cochrane Injuries Group	corresponding	female	0.404624277456647
562	Cochrane Kidney and Transplant Group	corresponding	female	0.464212678936605
563	Cochrane Lung Cancer Group	corresponding	female	0.457446808510638
564	Cochrane Metabolic and Endocrine Disorders Group	corresponding	female	0.567474048442907
565	Cochrane Methodology Group	corresponding	female	0.557692307692308
566	Cochrane Movement Disorders Group	corresponding	female	0.424460431654676
567	Cochrane Multiple Sclerosis and Rare Diseases of the CNS Group	corresponding	female	0.5
568	Cochrane Musculoskeletal Group	corresponding	female	0.637387387387387
569	Cochrane Neonatal Group	corresponding	female	0.273066169617894
570	Cochrane Neuromuscular Group	corresponding	female	0.3860103626943
571	Cochrane Oral Health Group	corresponding	female	0.387523629489603
572	Cochrane Pain, Palliative and Supportive Care Group	corresponding	female	0.588976377952756
573	Cochrane Pregnancy and Childbirth Group	corresponding	female	0.583850931677019
574	Cochrane Public Health Group	corresponding	female	0.536585365853659
575	Cochrane Schizophrenia Group	corresponding	female	0.454716981132075
576	Cochrane Sexually Transmitted Infections Group	corresponding	female	0.531914893617021
577	Cochrane Skin Group	corresponding	female	0.615686274509804
578	Cochrane Stroke Group	corresponding	female	0.391304347826087
579	Cochrane Tobacco Addiction Group	corresponding	female	0.551020408163265
580	Cochrane Urology Group	corresponding	female	0.26984126984127
581	Cochrane Vascular Group	corresponding	female	0.375
582	Cochrane Work Group	corresponding	female	0.5625
583	Cochrane Wounds Group	corresponding	female	0.6375
584	Cochrane Acute Respiratory Infections Group	last	female	0.320214669051878
585	Cochrane Airways Group	last	female	0.448609431680774
586	Cochrane Anaesthesia Group	last	female	0.334821428571429
587	Cochrane Back and Neck Group	last	female	0.180412371134021
588	Cochrane Bone, Joint and Muscle Trauma Group	last	female	0.270491803278689
589	Cochrane Breast Cancer Group	last	female	0.426395939086294
590	Cochrane Childhood Cancer Group	last	female	0.535714285714286
591	Cochrane Colorectal Group	last	female	0.197841726618705
592	Cochrane Common Mental Disorders Group	last	female	0.359375
593	Cochrane Consumers and Communication Group	last	female	0.433333333333333
594	Cochrane Cystic Fibrosis and Genetic Disorders Group	last	female	0.471751412429379
595	Cochrane Dementia and Cognitive Improvement Group	last	female	0.367609254498715
596	Cochrane Developmental, Psychosocial and Learning Problems Group	last	female	0.505494505494505
597	Cochrane Drugs and Alcohol Group	last	female	0.520491803278688
598	Cochrane ENT Group	last	female	0.249275362318841
599	Cochrane Effective Practice and Organisation of Care Group	last	female	0.383084577114428
600	Cochrane Emergency and Critical Care Group	last	female	0.310077519379845
601	Cochrane Epilepsy Group	last	female	0.332278481012658
602	Cochrane Eyes and Vision Group	last	female	0.366559485530547
603	Cochrane Fertility Regulation Group	last	female	0.48051948051948
604	Cochrane Gut Group	last	female	0.219281663516068
605	Cochrane Gynaecological, Neuro-oncology and Orphan Cancer Group	last	female	0.401801801801802
606	Cochrane Gynaecology and Fertility Group	last	female	0.423897581792319
607	Cochrane HIV/AIDS Group	last	female	0.359447004608295
608	Cochrane Haematology Group	last	female	0.413461538461538
609	Cochrane Heart Group	last	female	0.31657355679702
610	Cochrane Hepato-Biliary Group	last	female	0.181992337164751
611	Cochrane Hypertension Group	last	female	0.175257731958763
612	Cochrane Incontinence Group	last	female	0.494071146245059
613	Cochrane Infectious Diseases Group	last	female	0.364238410596026
614	Cochrane Injuries Group	last	female	0.334302325581395
615	Cochrane Kidney and Transplant Group	last	female	0.317120622568093
616	Cochrane Lung Cancer Group	last	female	0.38
617	Cochrane Metabolic and Endocrine Disorders Group	last	female	0.386206896551724
618	Cochrane Methodology Group	last	female	0.446601941747573
619	Cochrane Movement Disorders Group	last	female	0.418439716312057
620	Cochrane Multiple Sclerosis and Rare Diseases of the CNS Group	last	female	0.514285714285714
621	Cochrane Musculoskeletal Group	last	female	0.462414578587699
622	Cochrane Neonatal Group	last	female	0.220887245841035
623	Cochrane Neuromuscular Group	last	female	0.258485639686684
624	Cochrane Oral Health Group	last	female	0.413084112149533
625	Cochrane Pain, Palliative and Supportive Care Group	last	female	0.356037151702786
626	Cochrane Pregnancy and Childbirth Group	last	female	0.548724656638326
627	Cochrane Public Health Group	last	female	0.55
628	Cochrane Schizophrenia Group	last	female	0.323863636363636
629	Cochrane Sexually Transmitted Infections Group	last	female	0.377777777777778
630	Cochrane Skin Group	last	female	0.416974169741697
631	Cochrane Stroke Group	last	female	0.346899224806202
632	Cochrane Tobacco Addiction Group	last	female	0.301694915254237
633	Cochrane Urology Group	last	female	0.1875
634	Cochrane Vascular Group	last	female	0.309297912713473
635	Cochrane Work Group	last	female	0.469387755102041
636	Cochrane Wounds Group	last	female	0.593457943925234
